# Rare Variant Analyses in Ancestrally Diverse Cohorts Reveal Novel ADHD Risk Genes

**DOI:** 10.1101/2025.01.14.25320294

**Authors:** Seulgi Jung, Madison Caballero, Emily Olfson, Jeffrey H. Newcorn, Thomas V. Fernandez, Behrang Mahjani

## Abstract

Attention-deficit/hyperactivity disorder (ADHD) is a highly heritable neurodevelopmental disorder, but its genetic architecture remains incompletely characterized. Rare coding variants, which can profoundly impact gene function, represent an underexplored dimension of ADHD risk. In this study, we analyzed large-scale DNA sequencing datasets from ancestrally diverse cohorts and observed significant enrichment of rare protein-truncating and deleterious missense variants in highly evolutionarily constrained genes. This analysis identified 15 high-confidence ADHD risk genes, including the previously implicated *KDM5B*. Integrating these findings with genome-wide association study (GWAS) data revealed nine enriched pathways, with strong involvement in synapse organization, neuronal development, and chromatin regulation. Protein–protein interaction analyses identified chromatin regulators as central network hubs, and single-cell transcriptomic profiling confirmed their expression in neurons and glial cells, with distinct patterns in oligodendrocyte subtypes. These findings advance our understanding of the genetic architecture of ADHD, uncover core molecular mechanisms, and provide promising directions for future therapeutic development.
