## Supplementary material for "Rare Variant Analyses in Ancestrally Diverse Cohorts Reveal Novel ADHD Risk Genes": Table 1

### Sheet: Table 1
Table 1. Genes with q value <0.1 in TADA result.
Gene	LOEUF	pLI	q value*	P value#
KDM5B	0.572	7.9102e-15	1.33173e-06	7.47 × 10-11
CTNND2	0.098	1	0.00680184	7.64 × 10-7
ANTXR1	0.3	0.98631	0.0116598	1.96 × 10-6
CHD6	0.073	1	0.0200311	4.50 × 10-6
SNX17	0.579	0.0022034	0.0252236	7.08 × 10-6
RAI1	0.116	1	0.0331147	1.12 × 10-5
MMP16	0.35	0.91797	0.0388347	1.53 × 10-5
AGFG1	0.278	0.99276	0.0431639	1.94 × 10-5
CHST15	0.803	3.5249e-05	0.0498242	2.52 × 10-5
ZMYND11	0.12	1	0.0574479	3.22 × 10-5
TNFAIP3	0.196	0.99972	0.0640747	3.96 × 10-5
EP400	0.208	1	0.0717346	4.83 × 10-5
ST8SIA2	0.651	0.058099	0.0793211	5.79 × 10-5
IPO5	0.122	1	0.0890831	7.00 × 10-5
PIK3R2	0.489	0.016273	0.0994128	8.37 × 10-5
LOEUF, loss-of-function observed/expected upper bound fraction score; pLI, the probability of being loss-of-function intolerant score; TADA, transmission and de novo association. *q value: false discovery rate, calculated in transmission and de novo association test. #P value: P value of transmission and de novo association test.
